# Longitudinal analysis of B- and T-cell responses to SARS-CoV-2 recombinant S-protein vaccine S-268019-b in phase 1/2 priming and booster study

**DOI:** 10.1101/2024.10.01.24314659

**Authors:** Masaya Fujitani, Xiuyuan Lu, Ryo Shinnakasu, Takeshi Inoue, Yujiro Kidani, Naomi M. Seki, Satoru Ishida, Shungo Mitsuki, Takeshi Ishihara, Miwa Aoki, Akio Suzuki, Koji Takahashi, Masahiro Takayama, Takeshi Ota, Satoshi Iwata, Risa Yokokawa Shibata, Takuhiro Sonoyama, Mari Ariyasu, Ayumi Kitano, Tommy Terooatea, Jordan Kelly Villa, Kazuo Yamashita, Sho Yamasaki, Tomohiro Kurosaki, Shinya Omoto

## Abstract

The durability of vaccine-induced immune memory to severe acute respiratory syndrome coronavirus 2 (SARS-CoV-2) is crucial for preventing infection, especially severe disease. This follow-up report from a phase 1/2 study of S-268019-b (a recombinant spike protein vaccine) after homologous booster vaccination confirms its long-term safety, tolerability, and immunogenicity. Booster vaccination with S-268019-b resulted in an enhancement of serum neutralizing antibody (NAb) titers and a broad range of viral neutralization. Single-cell immune profiling revealed persistent and mature antigen-specific memory B cells and T follicular helper cells, with increased B-cell receptor diversity. The expansion of B- and T-cell repertoires and presence of cross-reactive NAbs targeting conserved epitopes within the receptor-binding domain following a booster accounted for the broad-spectrum neutralizing activity. These findings highlight the potential of S-268019-b to provide broad and robust protection against a range of SARS-CoV-2 variants, addressing a critical challenge in the ongoing fight against coronavirus disease 2019 (COVID-19).
