## Supplementary Table S2 for "Longitudinal analysis of B- and T-cell responses to SARS-CoV-2 recombinant S-protein vaccine S-268019-b in phase 1/2 priming and booster study"

### Sheet: Sheet1
Table S2. Summary of monoclonal antibody assay results at different time points. Related to Figure 4.
Time point	Ab_ID	ELISA_WT	ELISA_BA.1	ELISA_XBB.1.5	ELISA_CoV1	NT_D614G	NT_BA.1	NT_XBB.1.5	NT_CoV1	Epitope	SHM	Shared	Cluster	H_V gene	H_J gene	H_CDR3	L_V gene	L_J gene	L_CDR3
Day 50	Ab-1	2968.41	>5000	>5000	>5000						72	No_shared	15	IGHV1-46	IGHJ4	CSGGSWVDFNFW	IGLV2-8	IGLJ1	CASRAGGSKYVF
Day 50	Ab-2	3.46	>5000	>5000	>5000	>1000	>1000	>1000	>1000		0	No_shared	15	IGHV3-13	IGHJ4	CARGYSGYDWVLDYW	IGKV1D-39	IGKJ4	CQQSYSTPPLTF
Day 50	Ab-3	>5000	>5000	>5000	>5000						4	No_shared	5	IGHV3-33	IGHJ4	CARVTSSSWDMTGAGYFDYW	IGKV1-33	IGKJ3	CQQYDNLPSFTF
Day 50	Ab-4	0.45	>5000	>5000	>5000	76.7887	>1000	>1000	>1000		8	No_shared	5	IGHV3-15	IGHJ6	CTTDDRLAYYYYGMDVW	IGKV1-5	IGKJ2	CQQYNSYRYTF
Day 50	Ab-5	>5000	>5000	>5000	>5000						5	No_shared	5	IGHV3-21	IGHJ4	CASWGSGSIPFDYW	IGLV2-14	IGLJ3	CSSYTSSSTWVF
Day 50	Ab-6	1.33	7.64	3.72	1.81	>1000	>1000	>1000	>1000	NC	0	No_shared	5	IGHV3-43	IGHJ3	CAKVGSVTTFLKGAFDIW	IGKV3-15	IGKJ5	CQQYNNWPPGITF
Day 50	Ab-7	>5000	>5000	>5000	>5000						32	No_shared	15	IGHV4-38-2	IGHJ6	CARRPVNGWYEEDDGVSVGVW	IGLV2-11	IGLJ3	CCSYAGSTWVF
Day 50	Ab-8	429.12	>5000	>5000	>5000						7	No_shared	5	IGHV3-33	IGHJ4	CARDYGDYVTHFDYW	IGKV1D-39	IGKJ1	CQQSYSTPPWTF
Day 50	Ab-9	>5000	>5000	>5000	>5000						2	No_shared	5	IGHV3-53	IGHJ4	CAREGGYCRGGSCVRAYW	IGKV1-33	IGKJ5	CQQYDNLPITF
Day 50	Ab-10	0.67	1.35	1.05	>5000	>1000	>1000	>1000	>1000	Class3_3	6	No_shared	15	IGHV3-30	IGHJ4	CAKDGDFRYPVFDYW	IGKV1D-39	IGKJ4	CQQSYSTPGLTF
Day 50	Ab-11	>5000	>5000	>5000	>5000						8	No_shared	15	IGHV4-39	IGHJ4	CARVVRIIAAAGTSRAFDYW	IGLV2-8	IGLJ2	CSSYAGSVVF
Day 50	Ab-12	0.5	0.99	0.77	0.94	>1000	>1000	>1000	>1000	Class4	11	No_shared	15	IGHV5-51	IGHJ4	CATSGTYYSGIAYW	IGLV6-57	IGLJ3	CQSFDSSNPWVF
Day 50	Ab-13	0.67	>5000	>5000	>5000	96.8314	>1000	>1000	>1000		5	No_shared	5	IGHV3-20	IGHJ4	CASLIGYSDYDYRTRPQGFDYW	IGLV1-51	IGLJ3	CGTWDSSLSAGVF
Day 50	Ab-14	0.59	1.18	0.89	395.02	>1000	>1000	>1000	>1000	Class3_3	63	No_shared	5	IGHV3-23	IGHJ4	CTKDGQGHQLYGCYFDSW	IGKV3-20	IGKJ1	CQQYRQPPSTF
Day 50	Ab-15	1.25	>5000	>5000	>5000	150.063	>1000	>1000	>1000		24	No_shared	5	IGHV1-46	IGHJ5	CARDRAQRGYSYPGSW	IGKV1-33	IGKJ4	CQQYDNLPLTF
Day 50	Ab-16	0.89	>5000	39.32	36.98	>1000	>1000	>1000	>1000	Class4	2	No_shared	5	IGHV4-30-4	IGHJ5	CARVVELGIGWFDPW	IGLV3-21	IGLJ3	CQVWDSSSDHPVF
Day 50	Ab-17	1.69	>5000	>5000	>5000	>1000	>1000	>1000	>1000		2	No_shared	15	IGHV5-10-1	IGHJ4	CARLNGIATTGLW	IGKV1-5	IGKJ2	CQQYNSYF
Day 50	Ab-18	0.92	1.78	1.35	110.38	>1000	>1000	>1000	>1000	Class5	3	No_shared	15	IGHV1-69D	IGHJ4	CARGPALTKGIAAAGTAFDYW	IGKV4-1	IGKJ4	CQQYYSTAPLTF
Day 50	Ab-19	0.48	>5000	>5000	>5000	>1000	>1000	>1000	>1000		61	No_shared	5	IGHV5-51	IGHJ3	CATSARSTRLHPFDVW	IGKV1-5	IGKJ1	CQQYSDHWTF
Day 50	Ab-20	0.86	>5000	>5000	>5000	>1000	>1000	>1000	>1000		2	No_shared	5	IGHV3-48	IGHJ4	CARPGRDYYDRSGYYYEEGAFDYW	IGLV3-21	IGLJ1	CQVWDSSSDHPGVF
Day 50	Ab-21	0.7	>5000	>5000	>5000	21.2837	>1000	>1000	>1000		8	No_shared	5	IGHV4-39	IGHJ5	CAREWVVGAIDPYFWFDPW	IGLV1-40	IGLJ1	CQSYDTSLSGSKVF
Day 50	Ab-22	0.62	>5000	>5000	>5000	15.7996	>1000	>1000	>1000		0	No_shared	5	IGHV3-7	IGHJ4	CATLGWLRGFFDYW	IGLV6-57	IGLJ3	CQSYDSSNSHWVF
Day 50	Ab-23	0.97	>5000	>5000	>5000	103.99	>1000	>1000	>1000		2	No_shared	5	IGHV2-5	IGHJ6	CAHSRPWNYYGMDVW	IGLV6-57	IGLJ2	CQSYDSSNLVF
Day 50	Ab-24	1.14	>5000	>5000	>5000	>1000	>1000	>1000	>1000		41	No_shared	5	IGHV1-18	IGHJ4	CARMDYYDILTDYQQLWGFDYW	IGLV3-25	IGLJ1	CQSADSSGPFYVF
Day 50	Ab-25	1.74	>5000	>5000	>5000	>1000	>1000	>1000	>1000		1	No_shared	5	IGHV4-30-4	IGHJ4	CARVGRGYSYIDYW	IGKV1-33	IGKJ3	CQQYDNLLIFTF
Day 50	Ab-26	0.38	0.83	>5000	>5000	21.2769	164.503	>1000	>1000	Class3_1	10	No_shared	5	IGHV3-53	IGHJ6	CARDTIYRGMDVW	IGKV1D-39	IGKJ4	CQQSYSSLTF
Day 50	Ab-27	0.92	1.77	1.18	0.79	>1000	>1000	>1000	170.377	Class3_3	3	No_shared	15	IGHV1-2	IGHJ2	CARERMTTVTTGLDWYFDLW	IGKV1-27	IGKJ2	CQKYNSAPYTF
Day 50	Ab-83	0.84	839.18	6.27	>5000	>1000	>1000	>1000	>1000	Class3_2	2	Two_shared	15	IGHV3-21	IGHJ6	CARDIRPHLRNSSSWYDYYYYYGMDVW	IGLV1-44	IGLJ3	CAAWDDSLNGRVF
Day 50	Ab-87	0.57	590.19	>5000	>5000	>1000	>1000	>1000	>1000		13	Two_shared	5	IGHV3-15	IGHJ3	CTTAEWLRGAFDIW	IGLV3-21	IGLJ1	CQVWDTSSDHVF
Day 50	Ab-89	0.46	>5000	>5000	>5000	23.0621	>1000	>1000	>1000		2	Two_shared	15	IGHV3-53	IGHJ6	CARDAMTYGMDVW	IGKV1D-39	IGKJ4	CQQSYSTLTF
Day 50	Ab-91	0.41	1498.9	>5000	>5000	13.2839	>1000	>1000	>1000		10	Three_shared	5	IGHV1-69D	IGHJ3	CARQLGRGDYRPSAFDIW	IGKV3-11	IGKJ3	CQQPPTF
Day 50	Ab-93	0.53	1.31	0.86	41.03	>1000	>1000	>1000	>1000	Class3_3	4	Two_shared	5	IGHV3-43	IGHJ5	CAKDTEQQLLNGANWFDPW	IGLV3-21	IGLJ3	CQVWDTFQVF
Day 50	Ab-95	0.64	10.45	>5000	>5000	61.2147	>1000	>1000	>1000	Class3_1	3	Two_shared	15	IGHV4-39	IGHJ4	CAERILGYCSTTSCYASGYFDYW	IGKV3-15	IGKJ5	CQQYNNWPTF
Day 50	Ab-97	295.41	>5000	>5000	>5000						44	Two_shared	15	IGHV1-18	IGHJ5	CAREKRMIPNWFDPW	IGLV2-11	IGLJ2	CCSYAGTYTVVF
Day 50	Ab-99	0.54	2.68	1.02	0.54	>1000	>1000	>1000	>1000	Class4	9	Two_shared	5	IGHV3-53	IGHJ3	CARVVSDAFDIW	IGKV1-5	IGKJ2	CQQYNAYSYTF
Day 204	Ab-28	4160.16	>5000	>5000	4947.77						11	No_shared	5	IGHV1-69D	IGHJ4	CARARGYSGYGSLYYFDYW	IGLV1-40	IGLJ1	CQSYDSSLSDLVF
Day 204	Ab-30	0.49	15.04	1084.92	>5000	36.8904	79.766	>1000	357.577	Class1/2	37	No_shared	5	IGHV4-4	IGHJ4	CARTLPPGVVTPHFDHW	IGLV3-19	IGLJ2	CNSRDSSGDHLVF
Day 204	Ab-31	1.08	1.47	0.71	>5000	31.8035	17.4373	115.997	1000	Class3_1	34	No_shared	5	IGHV4-39	IGHJ4	CARNAWFGELDDYW	IGLV1-47	IGLJ2	CATWDDSMSGPVF
Day 204	Ab-32	0.59	4.51	61.94	>5000	28.1158	>1000	>1000	148.798	Class1/2	29	Two_shared	5	IGHV4-34	IGHJ4	CARAAWKTGRFFPDYW	IGKV4-1	IGKJ1	CQQYYTSPETF
Day 204	Ab-33	0.86	>5000	>5000	>5000	103.779	>1000	>1000	796.784		26	No_shared	5	IGHV3-48	IGHJ4	CARDDYDFSSGYYPPRCDYW	IGLV1-44	IGLJ2	CAAWDDSLNVIF
Day 204	Ab-34	1.45	0.92	>5000	>5000	37.9474	67.252	>1000	>1000	Class3_1	36	No_shared	5	IGHV3-49	IGHJ4	CSPDGLAVPFW	IGKV1-33	IGKJ4	CQQYAKLPLTF
Day 204	Ab-35	1.5	5.85	3.42	750.57	>1000	>1000	>1000	>1000	NC	43	No_shared	5	IGHV3-33	IGHJ5	CLSDTGGTSAW	IGLV3-10	IGLJ1	CYSTDSSGDYSVF
Day 204	Ab-36	0.84	1.36	1.15	0.8	>1000	>1000	>1000	111.273	Class5	23	No_shared	15	IGHV3-13	IGHJ2	CARGYNWNYGWFFDLW	IGKV1-8	IGKJ5	CQQSYSSPPVTF
Day 204	Ab-37	0.7	1.34	1120.92	>5000	46.5978	8.73251	>1000	>1000	NC	71	No_shared	5	IGHV4-39	IGHJ3	CARRPRGGGDDDPFDVW	IGLV3-21	IGLJ2	CQVWDSSSEVVF
Day 204	Ab-38	1591.27	>5000	>5000	>5000						27	No_shared	5	IGHV6-1	IGHJ5	CARDLAPFGVEVWFDPW	IGKV3-15	IGKJ2	CQQYGSWPPTYTF
Day 204	Ab-39	4110.63	>5000	>5000	>5000						36	No_shared	5	IGHV3-53	IGHJ3	CARDRGEDTFDIW	IGKV1-9	IGKJ1	CQQLNANPPTF
Day 204	Ab-40	0.69	>5000	>5000	>5000	42.3825	>1000	>1000	>1000		11	No_shared	5	IGHV4-39	IGHJ5	CARQNILRFFDPW	IGKV3-15	IGKJ2	CQHYNNWYTF
Day 204	Ab-41	0.39	3.25	>5000	>5000	215.965	>1000	>1000	>1000	ND	29	No_shared	5	IGHV3-33	IGHJ4	CARAFMER	IGLV1-40	IGLJ3	CQSYDITLSGYMF
Day 204	Ab-42	1.38	1092.54	7.83	1.13	367.06	>1000	>1000	>1000	Class4	24	No_shared	5	IGHV3-23	IGHJ1	CAKDPGVAQQPDYEYFHHW	IGLV3-21	IGLJ2	CQVWDSSRDHVVF
Day 204	Ab-43	>5000	>5000	>5000	>5000						40	No_shared	5	IGHV4-59	IGHJ5	CARREWLRGSYDSW	IGLV6-57	IGLJ2	CQSYDSGIVAF
Day 204	Ab-44	1.58	2.77	1.97	0.98	>1000	>1000	>1000	>1000	Class4	31	No_shared	5	IGHV1-69D	IGHJ4	CARQAFRHDDVWGTYRPGAIDYW	IGLV1-44	IGLJ2	CATWDDGLNGPVIF
Day 204	Ab-45	1.07	1.75	>5000	>5000	207.578	>1000	>1000	>1000	NC	29	No_shared	5	IGHV3-21	IGHJ4	CARDLMVTSGRVVVRRSFFDSW	IGKV3-11	IGKJ4	CQQRNNWPLTF
Day 204	Ab-46	>5000	>5000	>5000	>5000						30	Two_shared	5	IGHV3-53	IGHJ4	CAREAAVATDW	IGKV3-11	IGKJ4	CQQRSDWPPLTF
Day 204	Ab-47	0.93	>5000	>5000	>5000	51.9322	>1000	>1000	>1000		19	No_shared	15	IGHV3-21	IGHJ4	CATDKGPYYDTPWVGW	IGLV4-69	IGLJ3	CQTWGTGSWVF
Day 204	Ab-48	>5000	>5000	>5000	>5000						33	No_shared	5	IGHV1-69D	IGHJ1	CARGPAYDSGNYYPEYFQHW	IGKV4-1	IGKJ4	CHQYYSSPLTF
Day 204	Ab-49	>5000	>5000	>5000	>5000						34	No_shared	5	IGHV3-30	IGHJ5	CARSHFLDENWFDPW	IGKV3-15	IGKJ3	CQQYNIWPLVF
Day 204	Ab-50	0.88	1.35	1.13	0.8	>1000	>1000	>1000	166.852	Class5	46	Two_shared	15	IGHV3-33	IGHJ3	CAREGRPNYYDRTYELDTW	IGKV1-5	IGKJ1	CQQYNTYRRTF
Day 204	Ab-51	0.94	1.5	1.14	1.11	>1000	>1000	>1000	>1000	Class3_3	64	No_shared	5	IGHV3-23	IGHJ5	CAKLLLRSLRNPVDHW	IGKV3-20	IGKJ1	CQHYGSSPRSF
Day 204	Ab-52	0.73	1.39	0.92	0.85	>1000	>1000	>1000	>1000	Class3_3	28	No_shared	5	IGHV3-53	IGHJ3	CAREVKDAFDIW	IGKV1-9	IGKJ2	CQQLNSHPPRGTF
Day 204	Ab-53	1.49	1.51	3.58	>5000	90.5944	44.964	>1000	>1000	Class3_1	0	No_shared	5	IGHV4-30-4	IGHJ6	CARYCSGGRCYALYYYYGMDVW	IGKV3-11	IGKJ4	CQQRSNWLTF
Day 204	Ab-54	1.12	1.9	1.17	322.89	504.835	84.3745	>1000	>1000	Class3_3	25	No_shared	5	IGHV3-7	IGHJ4	CARDRSPLLWFVEAHFDYW	IGLV3-25	IGLJ2	CQSGDSSGVVF
Day 204	Ab-82	0.87	1.53	4.46	>5000	123.794	120.1	>1000	>1000	Class3_2	27	Two_shared	5	IGHV3-21	IGHJ6	CARDISPHLRNSSTWYDYYYYDGMDVW	IGLV1-44	IGLJ3	CSTWDDTLNGRVF
Day 204	Ab-85	0.93	1199.71	946.36	>5000	37.0547	>1000	>1000	>1000		20	Two_shared	5	IGHV3-66	IGHJ3	CARDLEVVGAFDIW	IGKV3-20	IGKJ3	CQQYGTSPPVTF
Day 204	Ab-29	>5000	>5000	>5000	>5000						32	No_shared	5	IGHV4-4	IGHJ6	CASLRKGHIAVPGPFYYYGLDVW	IGLV2-8	IGLJ1	CSSYAGDNRNYVF
Day 386	Ab-55	>5000	>5000	>5000	>5000						24	No_shared	5	IGHV3-43	IGHJ4	CAKDFFRLDYHGSGNYEGALDYW	IGKV1-5	IGKJ5	CQQYNGYSPITF
Day 386	Ab-56	173.82	1828.93	462.61	261.34						45	No_shared	5	IGHV4-59	IGHJ4	CARAFGSRGYLGPPDYW	IGKV3-20	IGKJ4	CQQYGTSLTF
Day 386	Ab-57	0.89	0.89	0.8	>5000	69.225	56.3564	>1000	>1000	Class3_1	46	No_shared	5	IGHV3-53	IGHJ4	CARGGYQLLRFW	IGKV3-20	IGKJ4	CQQYETAPRVTF
Day 386	Ab-58	1.32	1.41	0.75	>5000	69.5343	112.083	>1000	>1000	Class3_1	6	Three_shared	15	IGHV4-39	IGHJ4	CARDEHGDYAVSYW	IGLV1-40	IGLJ1	CQSYDSSLSVQYVF
Day 386	Ab-59	2641.03	>5000	>5000	>5000						3	No_shared	5	IGHV1-3	IGHJ3	CARGGGLLLPLEAFDIW	IGLV3-19	IGLJ2	CNSRDSSGNHLVVF
Day 386	Ab-60	0.41	1138.1	454.14	>5000	18.1035	>1000	>1000	>1000		58	No_shared	15	IGHV3-74	IGHJ4	CWGSHSNYFDHW	IGKV4-1	IGKJ1	CLQFYGVPPTF
Day 386	Ab-61	>5000	>5000	>5000	>5000						40	No_shared	15	IGHV3-74	IGHJ4	CVNLNCGGDCYSW	IGKV1D-17	IGKJ5	CLQFRDFPFTF
Day 386	Ab-62	191.56	422.72	245.75	468.58						28	Two_shared	15	IGHV5-51	IGHJ4	CARSRSADYFDYW	IGKV1D-13	IGKJ3	CQQFKSYPFTF
Day 386	Ab-63	0.56	3.18	2.37	>5000	28.0105	124.807	>1000	>1000	Class1/2	34	No_shared	5	IGHV1-69D	IGHJ4	CARALGPLGGGGGECSHACNYLDSW	IGKV3-20	IGKJ1	CQQYGYSPWTF
Day 386	Ab-64	0.84	1.99	1.27	0.52	>1000	>1000	>1000	>1000	NC	34	No_shared	5	IGHV3-53	IGHJ6	CVRDLQEAYGMDIW	IGKV3-20	IGKJ5	CQHYGSSSITF
Day 386	Ab-65	472.15	>5000	>5000	>5000						33	No_shared	5	IGHV3-48	IGHJ4	CARGCRTPRTDQFFDFW	IGKV3-11	IGKJ5	CQQRRSWPPITF
Day 386	Ab-66	653.85	>5000	>5000	>5000						45	No_shared	5	IGHV1-46	IGHJ4	CAKDRDSVYFGSASDYW	IGKV4-1	IGKJ5	CQQYSNSPITF
Day 386	Ab-67	217.8	>5000	>5000	>5000						43	No_shared	5	IGHV3-53	IGHJ4	CAREIFGFYDQW	IGKV1D-39	IGKJ2	CQQSYNTLGKYTF
Day 386	Ab-68	396.67	816.05	612.5	>5000						53	No_shared	5	IGHV1-69D	IGHJ6	CARDPAHDDGDYLSDFYGMDVW	IGLV5-45	IGLJ3	CLIWHNSAWVF
Day 386	Ab-69	377.74	>5000	>5000	>5000						30	No_shared	5	IGHV1-69D	IGHJ4	CARQRGYSGYGAVYYHDSW	IGLV1-40	IGLJ2	CQSHDSSLSHVVF
Day 386	Ab-70	193.01	>5000	>5000	>5000						48	No_shared	5	IGHV4-39	IGHJ5	CAREEPVRGVKNGWFDPW	IGLV3-21	IGLJ1	CQVWDAGNDVYVF
Day 386	Ab-71	1.08	3.26	109.13	4.09	>1000	>1000	>1000	>1000	ND	48	No_shared	5	IGHV7-4-1	IGHJ4	CAREVVGATQGYW	IGLV3-25	IGLJ1	CQSGDRIGNYVF
Day 386	Ab-72	>5000	>5000	>5000	>5000						32	No_shared	5	IGHV3-13	IGHJ5	CVRARFSSALLENWFDPW	IGKV1D-39	IGKJ1	CQQSYGTPPWTF
Day 386	Ab-73	885.97	>5000	>5000	>5000						32	No_shared	5	IGHV1-46	IGHJ3	CARGGIVPDVSAAFDIW	IGKV3-20	IGKJ2	CQQYGRSAMYTF
Day 386	Ab-74	4451.69	>5000	>5000	>5000						30	No_shared	5	IGHV3-53	IGHJ4	CTRDFGEFYLDYW	IGKV3-20	IGKJ2	CQQYHSSPRTF
Day 386	Ab-75	0.96	1.17	1.12	0.53	>1000	>1000	>1000	228.752	Class4	38	No_shared	15	IGHV3-43	IGHJ4	CTKDMSLTITMAGLFESW	IGKV3-20	IGKJ1	CQQYGSSPATF
Day 386	Ab-76	1.2	2.92	>5000	>5000	15.5648	15.4989	>1000	>1000	Class3_1	20	No_shared	5	IGHV1-46	IGHJ4	CARGGIVPDVTEPFDYW	IGKV1-5	IGKJ1	CQQYNSYSWTF
Day 386	Ab-77	39.16	40.3	31.72	142.99	>1000	>1000	>1000	>1000	ND	14	No_shared	5	IGHV3-43	IGHJ4	CAKDMFFSVGPTSSGFDYW	IGKV1D-39	IGKJ2	CQQSYSSSRTF
Day 386	Ab-78	>5000	>5000	>5000	>5000						39	No_shared	15	IGHV3-23	IGHJ2	CAKDGRGHNRYSPPTNWYFDLW	IGKV4-1	IGKJ2	CQQYFSPPPSTF
Day 386	Ab-79	>5000	>5000	>5000	>5000						45	No_shared	5	IGHV3-30	IGHJ4	CAKDGFYDIMTGYPDYW	IGLV1-47	IGLJ3	CAAWDDNLNGWVF
Day 386	Ab-80	1.62	1.15	>5000	>5000	91.3557	44.1915	>1000	>1000	Class3_1	40	No_shared	5	IGHV1-69	IGHJ5	CARVTLYSAQFGDLSGWLFSW	IGKV4-1	IGKJ2	CQQYFYTPESTF
Day 386	Ab-81	>5000	>5000	>5000	>5000						54	No_shared	15	IGHV2-5	IGHJ4	CAHTVRSYGSGHCFNFW	IGLV2-14	IGLJ2	CSSFTNINRDFIF
Day 386	Ab-84	0.9	2.22	4228.06	>5000	51.8503	8.72319	>1000	>1000	Class1/2	23	Two_shared	5	IGHV3-66	IGHJ3	CARDLDVAGAFDIW	IGKV3-20	IGKJ5	CQLYGSSPITF
Day 386	Ab-86	1.31	75.57	32.17	0.84	239.199	>1000	>1000	>1000	Class4	28	Two_shared	5	IGHV3-15	IGHJ3	CTTSEWLRGAFHIW	IGLV3-21	IGLJ1	CQVWDISTDHVF
Day 386	Ab-88	0.74	>5000	>5000	>5000	58.4521	>1000	>1000	>1000		54	Two_shared	5	IGHV3-53	IGHJ6	CARDAMSYGLDVW	IGKV1D-39	IGKJ3	CQQSYDSPPVTF
Day 386	Ab-90	1.18	0.82	>5000	>5000	22.3851	241.285	>1000	>1000	NC	45	Three_shared	5	IGHV1-69D	IGHJ3	CARQLNRGDYRPSAFDIW	IGKV3-11	IGKJ3	CQQPPTF
Day 386	Ab-92	1.04	1.86	1.32	565.22	>1000	>1000	>1000	>1000	Class3_3	3	Two_shared	15	IGHV3-43	IGHJ5	CAKDTEQQLVNGANWFDPW	IGLV3-21	IGLJ3	CQVWDTFQVF
Day 386	Ab-94	1.29	1.19	398.78	>5000	79.854	21.993	>1000	>1000	Class3_1	22	Two_shared	15	IGHV4-39	IGHJ4	CAERQLGYCSTTSCFASGYFDSW	IGKV3-15	IGKJ5	CQQYNNWPTF
Day 386	Ab-96	417.7	>5000	>5000	>5000						46	Two_shared	15	IGHV1-18	IGHJ5	CAREKRMIPNWFDPW	IGLV2-11	IGLJ2	CCSYAGTYTVVF
Day 386	Ab-98	0.74	1.51	1.02	0.5	>1000	>1000	>1000	>1000	Class4	26	Two_shared	5	IGHV3-53	IGHJ3	CARVVSDAFDIW	IGKV1-5	IGKJ2	CQQYDGSSYTF
